# Improving Consistency in Colorectal Cancer Genetic Risk Assessment and Return of Results Through an Integrated Polygenic Risk Score

**DOI:** 10.64898/2026.11.06.26367439

**Authors:** Huy Tran, Ashley J. Mulford, Jun Wei, Zhuqing Shi, Annabelle Ashworth, S. Lilly Zheng, Brian T. Helfand, Peter J. Hulick, Allison DePersia, Grace Suh, Blake Jones, Alan R. Sanders, Jianfeng Xu

## Abstract

**Background:** Published colorectal cancer (CRC) polygenic risk scores (PRS) may demonstrate similar population-level predictive performance but often assign substantially different risk classifications to the same individuals. Such discordance presents challenges for clinical implementation and return of results (RoR).

**Methods:** We developed a stable PRS for CRC (stPRS-CRC) by integrating 28 published PRS using PRSmix in the All of Us (AoU) development cohort (n=321,703). Performance was evaluated in a held-out AoU validation cohort (n=80,423) and independently validated in the Genomic Health Initiative (GHI) (n=17,545). CRC associations were assessed using logistic regression, comparing individuals in the highest PRS decile with the remaining 90%. Individual-level concordance in high-risk classification was evaluated using mean Jaccard indices.

**Results:** Published CRC PRS showed substantial discordance in individual-level high-risk classification despite generally consistent associations with CRC. stPRS-CRC integrated information from multiple published PRS and demonstrated CRC associations comparable to PGS003852, the strongest-performing individual PRS. The odds ratios for stPRS-CRC were 1.94 (95% CI, 1.79–2.11) in AoU development, 2.08 (1.76–2.45) in AoU validation, and 2.08 (1.55–2.79) in GHI. Mean Jaccard indices using stPRS-CRC versus PGS003852 as anchors, each compared with the same 27 published PRS, were 0.29 versus 0.20, 0.43 versus 0.25, and 0.27 versus 0.19, respectively (all *P*<0.001).

**Conclusions:** Integrating multiple published CRC PRS significantly improved individual-level concordance in high-risk classification while maintaining population-level predictive performance. stPRS-CRC may provide a more consistent framework for clinical genetic risk assessment and ROR.
