## Supplemental Tables for "Improving Consistency in Colorectal Cancer Genetic Risk Assessment and Return of Results Through an Integrated Polygenic Risk Score"

### Sheet: sTable 1
Supplementary Table 1. Metadata for various CRC PGS publications.
Published scoring files
PGS ID	Method	# of Variants	Citation	Year	PMID
PGS000146	GRS	27	Hsu et al. Gastroenterology	2015	25683114
PGS000150	GRS	48	Weigl et al. Gastroenterology	2018	29574091
PGS000765	GRS	95	Huyghe et al. Nat Genet	2018	30510241
PGS000055	GRS	76	Schmit et al. J Natl Cancer Inst	2019	29917119
PGS000154	GRS	30	Shi et al. Cancer Med	2019	30968590
PGS000734	GRS	95	Archambault et al. Gastroenterology	2019	31866242
PGS000720	GRS	95	Jia et al. JNCI Cancer Spectr	2020	32596635
PGS000785	GRS	103	Kachuri et al. Nat Commun	2020	33247094
PGS000801	LD clumping	40	Hang et al. Int J Epidemiol	2020	31038671
PGS002265	GRS	140	Thomas et al. Am J Hum Genet	2020	32758450
PGS003851	Ldpred	1180765	Thomas et al. Am J Hum Genet	2020	32758450
PGS000074	GRS	103	Graff et al. Nat Commun	2021	33579919
PGS001776	GRS	45	Gafni et al. PLoS One	2021	34525106
PGS001802	Penalized regression	2821	Prive et al. Am J Hum Genet	2022	34995502
PGS002013	LDpred2	648559	Prive et al. Am J Hum Genet	2022	34995502
PGS002252	GRS	141	Archambault et al. J Natl Cancer Inst	2022	35026030
PGS003431	LDpred2	1104409	Briggs et al. BMJ	2022	36351667
PGS003432	LDpred2	1104409	Briggs et al. BMJ	2022	36351667
PGS003433	LDpred2	616956	Briggs et al. BMJ	2022	36351667
PGS003434	SCT	194756	Briggs et al. BMJ	2022	36351667
PGS003435	CT	13446	Briggs et al. BMJ	2022	36351667
PGS003436	GRS	50	Briggs et al. BMJ	2022	36351667
PGS003850	GRS	205	Fernandez-Rozadilla et al. Nat Genet	2022	36539618
PGS003395	PRS-CSx	1145689	Xin et al. Genome Med	2023	36694225
PGS003852	LDpred2	1016596	Thomas et al. Nat Commun	2023	37783704
PGS004240	PRSice-2	89	Fan et al. Int J Cancer	2023	37087737
PGS004586	Random survival forest	287	Xin et al. Nat Commun	2024	38589358
PGS005394	PRS-CSx	139710	David et al. medRxiv	2026	N/A
stPRS	PRSmix	1160805	N/A	2026	N/A

### Sheet: sTable 2
Suppelementary Table 2. The mixing weights of the scores used in combination for stPRS-CRC.
PRS	Weight
PGS003852	0.120782
PGS004240	0.0498707
PGS003436	0.0419329
PGS000765	0.0380889
PGS000734	0.0379757
PGS002265	0.0312748
PGS003851	0.0311438
PGS003850	0.0197133
PGS003432	0.0165645
PGS003433	0.00536723
PGS000720	0.00174742
PGS000785	7.62966e-05
PGS003395	0
PGS002252	0
PGS003435	0
PGS003431	0
PGS003434	0
PGS000055	0
PGS000074	0
PGS002013	0
PGS005394	0
PGS000801	0
PGS001802	0
PGS000146	0
PGS000150	0
PGS000154	0
PGS001776	0
PGS004586	0

### Sheet: sTable 3
Supplementary Table 3. Performance for CRC PGSs in AoU development cohort.
	Performance in AoU (415,337 subjects)
	CRC cancer subjects (%)
PGS ID	Top 10%	Remaining	OR (95% CI)	P-value	AUC (95% CI)
PGS000146	495 (1.54)	3,404 (1.18)	1.31 (1.19, 1.44)	1.93173e-08	0.55 (0.54, 0.56)
PGS000150	530 (1.65)	3,369 (1.16)	1.42 (1.29, 1.56)	1.22991e-13	0.54 (0.54, 0.55)
PGS000765	585 (1.82)	3,314 (1.14)	1.60 (1.46, 1.75)	5.16835e-25	0.56 (0.56, 0.57)
PGS000055	547 (1.70)	3,352 (1.16)	1.48 (1.35, 1.62)	4.74252e-17	0.55 (0.54, 0.56)
PGS000154	502 (1.56)	3,397 (1.17)	1.33 (1.21, 1.46)	3.11999e-09	0.54 (0.53, 0.54)
PGS000734	585 (1.82)	3,314 (1.14)	1.60 (1.46, 1.75)	5.16835e-25	0.56 (0.56, 0.57)
PGS000720	574 (1.78)	3,325 (1.15)	1.57 (1.43, 1.71)	8.1583e-23	0.56 (0.55, 0.57)
PGS000785	552 (1.72)	3,347 (1.16)	1.49 (1.36, 1.63)	9.62629e-18	0.56 (0.55, 0.57)
PGS000801	504 (1.57)	3,395 (1.17)	1.34 (1.22, 1.47)	1.81746e-09	0.54 (0.54, 0.55)
PGS002265	593 (1.84)	3,306 (1.14)	1.62 (1.49, 1.77)	5.84145e-27	0.57 (0.56, 0.58)
PGS003851	647 (2.01)	3,252 (1.12)	1.82 (1.67, 1.98)	5.8917e-43	0.58 (0.57, 0.59)
PGS000074	541 (1.68)	3,358 (1.16)	1.46 (1.33, 1.60)	8.03149e-16	0.55 (0.54, 0.56)
PGS001776	479 (1.49)	3,420 (1.18)	1.27 (1.15, 1.39)	1.72978e-06	0.53 (0.52, 0.54)
PGS001802	501 (1.56)	3,398 (1.17)	1.33 (1.21, 1.47)	2.77445e-09	0.54 (0.53, 0.55)
PGS002013	545 (1.69)	3,354 (1.16)	1.47 (1.34, 1.61)	1.89926e-16	0.55 (0.54, 0.55)
PGS002252	562 (1.75)	3,337 (1.15)	1.52 (1.39, 1.66)	1.43104e-19	0.56 (0.55, 0.57)
PGS003431	556 (1.73)	3,343 (1.15)	1.51 (1.37, 1.65)	1.00924e-18	0.55 (0.54, 0.56)
PGS003432	614 (1.91)	3,285 (1.13)	1.70 (1.56, 1.86)	5.79003e-33	0.57 (0.56, 0.58)
PGS003433	591 (1.84)	3,308 (1.14)	1.63 (1.49, 1.78)	4.90283e-27	0.57 (0.56, 0.58)
PGS003434	532 (1.65)	3,367 (1.16)	1.44 (1.31, 1.58)	7.84414e-15	0.55 (0.54, 0.56)
PGS003435	548 (1.70)	3,351 (1.16)	1.48 (1.35, 1.62)	3.63524e-17	0.55 (0.54, 0.56)
PGS003436	585 (1.82)	3,314 (1.14)	1.60 (1.46, 1.75)	3.99283e-25	0.56 (0.55, 0.57)
PGS003850	585 (1.82)	3,314 (1.14)	1.60 (1.46, 1.75)	3.88539e-25	0.56 (0.55, 0.57)
PGS003395	607 (1.89)	3,292 (1.14)	1.68 (1.54, 1.84)	2.22439e-31	0.56 (0.55, 0.57)
PGS003852	692 (2.15)	3,207 (1.11)	1.96 (1.81, 2.13)	6.86398e-57	0.59 (0.58, 0.60)
PGS004240	593 (1.84)	3,306 (1.14)	1.63 (1.49, 1.78)	4.02596e-27	0.56 (0.55, 0.57)
PGS004586	389 (1.21)	3,510 (1.21)	1.01 (0.90, 1.12)	0.922218	0.50 (0.49, 0.50)
PGS005394	555 (1.73)	3,344 (1.15)	1.50 (1.37, 1.65)	1.3813e-18	0.54 (0.54, 0.55)
stPRS	687 (2.14)	3,212 (1.11)	1.94 (1.79, 2.11)	1.02348e-54	0.59 (0.58, 0.60)
Note: Adjusted for age, sex, and PCs.

### Sheet: sTable 4
Supplementary Table 4. Population-level predictive perfomance and individual level concordance
	OR (95% CI) per SD		AUC
Cohort	stPRS	PGS003852	stPRS	PGS003852
Development cohort
AoU-development cohort	1.38 (1.34, 1.43)	1.40 (1.36, 1.45)	0.59 (0.58, 0.60)	0.59 (0.58, 0.60)
Validation cohorts
AoU-validation cohort	1.42 (1.33, 1.51)	1.39 (1.30, 1.48)	0.59 (0.58, 0.62)	0.59 (0.57, 0.61)
GHI	1.29 (1.15, 1.45)	1.31 (1.17, 1.47)	0.56 (0.53, 0.60)	0.57 (0.54, 0.61)
Note: Adjusted for age, sex, and PCs.

### Sheet: sTable 5
Supplementary Table 5. Performance for CRC PGSs in validation cohorts.
	Performance in AoU (80,423 subjects)						Performance in GHI (17,545 subjects)
	CRC cancer subjects (%)						CRC cancer subjects (%)
PGS ID	Top 10%	Remaining	OR (95% CI)	P-value	AUC (95% CI)		Top 10%	Remaining	OR (95% CI)	P-value	AUC (95% CI)
PGS000146	133 (1.65)	814 (1.12)	1.47 (1.22, 1.77)	4.26915e-05	0.55 (0.54, 0.57)		43 (2.45)	259 (1.64)	1.45 (1.04, 2.02)	0.0264264	0.53 (0.50, 0.57)
PGS000150	148 (1.84)	799 (1.10)	1.66 (1.39, 1.98)	2.13857e-08	0.55 (0.53, 0.57)		44 (2.51)	258 (1.63)	1.54 (1.11, 2.13)	0.00950401	0.54 (0.51, 0.58)
PGS000765	157 (1.95)	790 (1.09)	1.81 (1.52, 2.15)	1.95513e-11	0.57 (0.56, 0.59)		42 (2.39)	260 (1.65)	1.39 (1.00, 1.94)	0.0499584	0.54 (0.51, 0.57)
PGS000055	148 (1.84)	799 (1.10)	1.68 (1.41, 2.01)	9.44771e-09	0.57 (0.55, 0.58)		46 (2.62)	256 (1.62)	1.58 (1.15, 2.18)	0.00487767	0.56 (0.52, 0.59)
PGS000154	146 (1.82)	801 (1.11)	1.64 (1.37, 1.96)	4.87783e-08	0.55 (0.53, 0.57)		40 (2.28)	262 (1.66)	1.35 (0.96, 1.89)	0.0844737	0.54 (0.51, 0.58)
PGS000734	157 (1.95)	790 (1.09)	1.81 (1.52, 2.15)	1.95513e-11	0.57 (0.56, 0.59)		42 (2.39)	260 (1.65)	1.39 (1.00, 1.94)	0.0499584	0.54 (0.51, 0.57)
PGS000720	154 (1.91)	793 (1.10)	1.77 (1.49, 2.11)	1.54321e-10	0.57 (0.55, 0.59)		43 (2.45)	259 (1.64)	1.47 (1.06, 2.05)	0.0205337	0.54 (0.51, 0.58)
PGS000785	155 (1.93)	792 (1.09)	1.78 (1.49, 2.12)	9.55594e-11	0.59 (0.57, 0.61)		41 (2.34)	261 (1.65)	1.39 (1.00, 1.95)	0.0516605	0.55 (0.52, 0.58)
PGS000801	145 (1.80)	802 (1.11)	1.65 (1.38, 1.97)	4.12994e-08	0.55 (0.53, 0.57)		45 (2.56)	257 (1.63)	1.59 (1.15, 2.20)	0.00487885	0.53 (0.50, 0.57)
PGS002265	160 (1.99)	787 (1.09)	1.84 (1.55, 2.19)	3.29473e-12	0.58 (0.56, 0.60)		39 (2.22)	263 (1.67)	1.27 (0.90, 1.79)	0.165402	0.54 (0.51, 0.57)
PGS003851	169 (2.10)	778 (1.07)	1.99 (1.68, 2.35)	1.29966e-15	0.57 (0.56, 0.59)		53 (3.02)	249 (1.58)	1.93 (1.43, 2.61)	2.04601e-05	0.57 (0.53, 0.60)
PGS000074	145 (1.80)	802 (1.11)	1.65 (1.38, 1.97)	4.88112e-08	0.57 (0.55, 0.59)		41 (2.34)	261 (1.65)	1.41 (1.01, 1.97)	0.0435626	0.54 (0.51, 0.57)
PGS001776	114 (1.42)	833 (1.15)	1.24 (1.02, 1.51)	0.0335113	0.54 (0.52, 0.56)		35 (1.99)	267 (1.69)	1.26 (0.88, 1.81)	0.201587	0.54 (0.51, 0.57)
PGS001802	145 (1.80)	802 (1.11)	1.64 (1.37, 1.96)	6.09119e-08	0.56 (0.54, 0.58)		40 (2.28)	262 (1.66)	1.39 (0.99, 1.94)	0.058964	0.54 (0.51, 0.57)
PGS002013	141 (1.75)	806 (1.11)	1.59 (1.33, 1.90)	5.08588e-07	0.56 (0.54, 0.58)		39 (2.22)	263 (1.67)	1.37 (0.97, 1.93)	0.0724798	0.53 (0.50, 0.57)
PGS002252	159 (1.98)	788 (1.09)	1.84 (1.55, 2.19)	4.22661e-12	0.58 (0.56, 0.60)		44 (2.51)	258 (1.63)	1.52 (1.10, 2.11)	0.0114665	0.54 (0.50, 0.57)
PGS003431	126 (1.57)	821 (1.13)	1.38 (1.14, 1.67)	0.000820237	0.52 (0.51, 0.54)		45 (2.56)	257 (1.63)	1.56 (1.13, 2.16)	0.00667472	0.51 (0.48, 0.55)
PGS003432	152 (1.89)	795 (1.10)	1.75 (1.46, 2.08)	4.86747e-10	0.56 (0.54, 0.58)		49 (2.79)	253 (1.60)	1.78 (1.30, 2.43)	0.000293916	0.54 (0.51, 0.58)
PGS003433	150 (1.86)	797 (1.10)	1.71 (1.43, 2.03)	3.05954e-09	0.56 (0.54, 0.58)		47 (2.68)	255 (1.61)	1.69 (1.23, 2.32)	0.00117278	0.54 (0.51, 0.58)
PGS003434	135 (1.68)	812 (1.12)	1.51 (1.26, 1.82)	9.92468e-06	0.55 (0.53, 0.57)		46 (2.62)	256 (1.62)	1.64 (1.19, 2.26)	0.00240359	0.53 (0.50, 0.56)
PGS003435	128 (1.59)	819 (1.13)	1.41 (1.17, 1.70)	0.000332804	0.55 (0.53, 0.57)		45 (2.56)	257 (1.63)	1.56 (1.13, 2.16)	0.00660301	0.54 (0.51, 0.57)
PGS003436	132 (1.64)	815 (1.13)	1.46 (1.21, 1.75)	7.56687e-05	0.56 (0.54, 0.58)		43 (2.45)	259 (1.64)	1.54 (1.11, 2.14)	0.00961131	0.53 (0.49, 0.56)
PGS003850	170 (2.11)	777 (1.07)	1.98 (1.68, 2.35)	1.43571e-15	0.59 (0.57, 0.61)		46 (2.62)	256 (1.62)	1.62 (1.18, 2.23)	0.00305456	0.56 (0.52, 0.59)
PGS003395	159 (1.98)	788 (1.09)	1.85 (1.56, 2.20)	2.52129e-12	0.57 (0.55, 0.59)		37 (2.11)	265 (1.68)	1.25 (0.88, 1.78)	0.203555	0.57 (0.54, 0.60)
PGS003852	173 (2.15)	774 (1.07)	2.03 (1.72, 2.40)	8.50359e-17	0.59 (0.57, 0.61)		59 (3.36)	243 (1.54)	2.17 (1.62, 2.90)	1.93351e-07	0.57 (0.54, 0.61)
PGS004240	162 (2.01)	785 (1.08)	1.89 (1.59, 2.24)	3.52181e-13	0.58 (0.56, 0.60)		41 (2.34)	261 (1.65)	1.38 (0.99, 1.93)	0.0581522	0.54 (0.51, 0.58)
PGS004586	103 (1.28)	844 (1.17)	1.11 (0.90, 1.37)	0.314606	0.52 (0.51, 0.54)		28 (1.60)	274 (1.74)	0.85 (0.57, 1.25)	0.403207	0.52 (0.49, 0.55)
PGS005394	148 (1.84)	799 (1.10)	1.68 (1.41, 2.01)	8.57519e-09	0.57 (0.56, 0.59)		39 (2.22)	263 (1.67)	1.32 (0.94, 1.85)	0.114983	0.54 (0.51, 0.58)
stPRS	176 (2.19)	771 (1.07)	2.08 (1.76, 2.45)	5.93864e-18	0.59 (0.58, 0.62)		57 (3.25)	245 (1.55)	2.08 (1.55, 2.79)	1.13421e-06	0.56 (0.53, 0.60)
Note: Adjusted for age, sex, and PCs.

### Sheet: sTable 6
Supplementary Table 6. High-risk classification by stPRS-CRC and PGS003852 and observed CRC prevalence
Cohort	Estimated high risk group	Participants, n	CRC cases, n	CRC prevalence, %
AoU - Development	Neither	277732	3006	1.08
	PGS003852 only	11800	206	1.75
	stPRS-CRC only	11800	201	1.7
	Both PRSs	20371	486	2.39
AoU - Validation	Neither	69419	729	1.05
	PGS003852 only	2961	42	1.42
	stPRS-CRC only	2961	45	1.52
	Both PRSs	5082	131	2.58
GHI	Neither	15126	224	1.48
	PGS003852 only	664	21	3.16
	stPRS-CRC only	664	19	2.86
	Both PRSs	1091	38	3.48

### Sheet: sTable 7
Supplementary Table 7. Pairwise comparison of model discrimination using DeLong test.
	AUC			DeLong Test
Cohort	Model A	Model B	Model C	ΔAUC (C vs. A)	P-value	ΔAUC (C vs. B)	P-value
AoU - Development	0.588	0.593	0.594	0.006	0.000427	0.001	0.139073
AoU - Validation	0.595	0.588	0.596	0.001	0.450913	0.008	0.030461
GHI	0.564264	0.568959	0.56972	0.00545629	0.333472	0.000761034	0.791242
Note: Model A is stPRS, Model B is PGS003852, and Model C is combined.
